# Wilms tumor mutational subclasses converge to drive *CCND2* overexpression

**DOI:** 10.1101/2023.01.30.23285117

**Authors:** Lin Xu, Kavita Desai, Jiwoong Kim, Qinbo Zhou, Lei Guo, Xue Xiao, Yanfeng Zhang, Li Zhou, Aysen Yuksel, Daniel R. Catchpoole, James F. Amatruda, Kenneth S. Chen

**Affiliations:** Department of Pediatrics, UT Southwestern, Dallas, TX; Quantitative Biomedical Research Center, Department of Population and Data Sciences, Peter O’Donnell Jr. School of Public Health, UT Southwestern, Dallas, TX; Department of Pediatrics, Children’s Hospital of Philadelphia, Philadelphia, PA; Cancer and Blood Disease Institute, Children’s Hospital Los Angeles, Los Angeles, CA; Department of Pediatrics, University of Southern California Keck School of Medicine, Los Angeles, CA; Department of Medicine, University of Southern California Keck School of Medicine, Los Angeles, CA; Australia Biospecimen Research Services, Children’s Cancer Research Unit, Kids Research, The Children’s Hospital at Westmead; Children’s Medical Center Research Institute, UT Southwestern, Dallas, TX

## Abstract

Wilms tumor, the most common kidney cancer in pediatrics, arises from embryonic renal progenitors. Although many patients are cured with multimodal therapy, outcomes remain poor for those with high-risk features. Recent sequencing efforts have provided few biological or clinically actionable insights. Here, we performed DNA and RNA sequencing on 94 Wilms tumors to understand how Wilms tumor mutations transform the transcriptome to arrest differentiation and drive proliferation. We show that most Wilms tumor mutations fall into four classes, each with unique transcriptional signatures: microRNA processing, MYCN activation, chromatin remodeling, and kidney development. In particular, the microRNA processing enzyme *DROSHA* is one of the most commonly mutated genes in Wilms tumor. We show that *DROSHA* mutations impair pri-microRNA cleavage, de-repress microRNA target genes, halt differentiation, and overexpress cyclin D2 (*CCND2*). Several mutational classes converge to drive *CCND2* overexpression, which could render them susceptible to cell-cycle inhibitors.

**Significance:** Through integrated DNA and RNA sequencing analyses, we demonstrate novel genotype-transcriptome associations in Wilms tumors that converge to drive *CCND2* overexpression. Thus, although Wilms tumor mutations are not currently targetable, their effects on the transcriptome may be.
