## Supplemental Table 1 for "Wilms tumor mutational subclasses converge to drive *CCND2* overexpression"

### Sheet: Sheet1
	DNA			RNA
	targeted	WES	WGS	total RNA	small
WT0001	x	x
WT0003	x	x	x	x	x
WT0004	x	x	x
WT0005	x	x	x
WT0006	x	x	x
WT0007	x	x		x	x
WT0008	x	x	x	x	x
WT0009	x	x
WT0010	x	x	x	x	x
WT0011	x	x	x
WT0012	x
WT0013	x	x	x
WT0014	x	x	x	x	x
WT0015	x	x	x	x	x
WT0016	x	x	x
WT0017	x	x	x	x	x
WT0018	x	x	x
WT0019	x	x	x	x	x
WT0020	x	x	x	x	x
WT0021	x	x	x	x	x
WT0022	x	x	x	x	x
WT0023	x
WT0024	x	x	x	x	x
WT0025	x	x	x	x	x
WT0026	x	x	x	x	x
WT0027	x	x	x	x	x
WT0028	x	x	x	x	x
WT0029	x	x	x	x	x
WT0030	x	x	x	x	x
WT0031	x	x	x
WT0032	x	x	x	x	x
WT0033	x	x	x	x	x
WT0034	x
WT0035	x	x	x	x	x
WT0036	x	x	x	x	x
WT0037	x	x	x	x	x
WT0038	x	x	x	x	x
WT0039	x	x	x	x	x
WT0040	x		x
WT0041	x		x
WT0042	x	x	x	x	x
WT0043	x	x	x	x	x
WT0044	x	x	x	x	x
WT0045	x	x	x	x	x
WT0046	x	x	x	x	x
WT0047	x	x	x	x	x
WT0048	x	x	x
WT0049	x	x	x	x	x
WT0050	x		x
WT0051	x	x	x
WT0052	x
WT0053	x
WT0054	x
WT0055	x
WT0056	x
WT0057	x
WT0058	x
WT0059	x
WT0060	x			x
WT0061	x
WT0062	x
WT0063	x
WT0064	x			x
WT0065	x
WT0066	x			x
WT0067	x
WT0068	x			x
WT0069	x
WT0070	x
WT0071	x			x
WT0072	x
WT0073	x
WT0074	x
WT0075	x
WT0076	x	x	x	x
WT0077	x			x
WT0078	x
WT0079	x			x
WT0080	x
WT0081	x	x	x	x
WT0082	x			x
WT0083	x
WT0084	x
WT0085	x			x
WT0086	x
WT0087	x
WT0088	x
WT0089	x
WT0090	x
WT0091	x
WT0092	x
WT0093	x
WT0094	x
WT0095	x
WT0096	x
WT0097	x
WT0098	x
WT0099	x
WT0100	x			x
WT0101	x
WT0102	x
WT0103	x			x
WT0104	x
WT0105	x
WT0106	x
WT0107	x			x
WT0108	x			x
WT0109	x			x
WT0110	x			x
WT0111	x			x
WT0112	x			x
WT0113	x			x
WT0114	x			x
WT0115	x			x
WT0116	x			x
WT0117	x			x
WT0118	x
WT0119	x
TOTAL	118	46	46	56	32
Normal Kidneys
WT0025			x
WT0026			x
WT0027			x
WT0028			x	x
WT0029			x
WT0030			x
WT0032			x
WT0035			x
WT0038			x
WT0040			x
WT0041			x
WT0042			x
WT0043			x	x
WT0044			x	x
WT0045			x
WT0046			x
