## Supplemental Table 2 for "Wilms tumor mutational subclasses converge to drive *CCND2* overexpression"

### Sheet: Sheet1
ACTB
AGO3
AGO4
AMER1
ARID1A
ASXL1
BCORL1
BLM
BRCA2
BRD7
BUB1B
CDC73
CHD4
CHEK2
COL6A3
CREBBP
CTNNB1
DDX17
DDX5
DGCR8
DICER1
DIS3L2
DROSHA
EZH2
FBXW7
FGFR1
GLI3
GPC3
GPC4
HDAC4
LIN28A
LIN28B
MAP3K4
MAX
MECP2
MLLT1
MYCN
NF1
PALB2
PIK3CA
PPP6C
RERE
REST
RLIM
SALL1
SIX1
SIX2
SMARCA2
SMARCA4
TARBP2
TERT
TP53
TRIM32
TRIM37
TUT4
TUT7
WT1
XPO5
